# U-shaped-aggressiveness of SARS-CoV-2: Period between initial symptoms and clinical progression to COVID-19 suspicion. A population-based cohort study

**DOI:** 10.1101/2020.10.28.20221697

**Authors:** Dan Morgenstern-Kaplan, Bruno Buitano-Tang, Mercedes Martínez-Gil, Andrea Zaldívar-Pérez Pavón, Juan O. Talavera

## Abstract

**Background:** Early identification of different COVID-19 clinical presentations may depict distinct pathophysiological mechanisms and guide management strategies.

**Objective:** To determine the aggressiveness of SARS-CoV-2 using symptom progression in COVID-19 patients.

**Design:** Historic cohort study of Mexican patients. Data from January-April 2020 were provided by the Health Ministry.

**Setting:** Population-based. Patients registered in the Epidemiologic Surveillance System in Mexico.

**Participants:** Subjects who sought medical attention for clinical suspicion of COVID-19. All patients were subjected to RT-PCR testing for SARS-CoV-2.

**Measurements:** We measured the Period between initial symptoms and clinical progression to COVID-19 suspicion (PISYCS) and compared it to the primary outcomes (mortality and pneumonia).

**Results:** 65,500 patients were included. Reported fatalities and pneumonia were 2176 (3.32%), and 11568 (17.66%), respectively. According to the PISYCS, patients were distributed as follows: 14.89% in <24 hours, 43.25% between 1-3 days, 31.87% between 4-7 days and 9.97% >7 days. The distribution for mortality and pneumonia was 5.2% and 22.5% in <24 hours, 2.5% and 14% between 1-3 days, 3.6% and 19.5% between 4-7 days, 4.1% and 20.6% >7 days, respectively (p<0.001). Adjusted-risk of mortality was (OR [95% CI], p-value): <24 hours= 1.75 [1.55-1.98], p<0.001; 1-3 days= 1 (reference value); 4-7 days= 1.53 [1.37-1.70], p<0.001; >7 days= 1.67 [1.44-1.94], p<0.001. For pneumonia: <24 hours= 1.49 [1.39-1.58], p<0.001; 1-3 days= 1; 4-7 days= 1.48 [1.41-1.56], p<0.001; >7 days= 1.57 [1.46-1.69], p<0.001.

**Limitations:** Using a database fed by large numbers of people carries the risk of data inaccuracy. However, this imprecision is expected to be random and data are consistent with previous studies.

**Conclusion:** The PISYCS shows a U-shaped SARS-CoV-2 aggressiveness pattern. Further studies are needed to corroborate the time-related pathophysiology behind these findings.
