## Supplementary material for "U-shaped-aggressiveness of SARS-CoV-2: Period between initial symptoms and clinical progression to COVID-19 suspicion. A population-based cohort study": S1 Table

### Sheet: S1 Table
						S1 Table. Step-wise analyses for binary logistic regression with Mortality as outcome for all patients in the study
	Variable		Step 1		Step 2		Step 3		Step 4		Step 5
	PISYCS		OR (95% CI)	p-value	OR (95% CI)	p-value	OR (95% CI)	p-value	OR (95% CI)	p-value	OR (95% CI)	p-value
	1-3 days		1	1	1	1	1	1	1	1	1	1
	4-7 days		1.59 (1.43-1.77)	<.001	1.50 (1.34-1.67)	<.001	1.49 (1.34-1.66)	<.001	1.49 (1.34-1.66)	<.001	1.53 (1.37-1.70)	<.001
	> 7 days		1.79 (1.55-2.07)	<.001	1.57 (1.36-1.83)	<.001	1.60 (1.38-1.86)	<.001	1.60 (1.38-1.86)	<.001	1.67 (1.44-1.94)	<.001
	< 24 hrs		2.30 (2.05-2.59)	<.001	1.79 (1.59-2.03)	<.001	1.82 (1.61-2.10)	<.001	1.82 (1.61-2.10)	<.001	1.75 (1.55-1.98)	<.001
	Age				OR (95% CI)	p-value	OR (95% CI)	p-value	OR (95% CI)	p-value	OR (95% CI)	p-value
	< 30 years				1	1	1	1	1	1	1	1
	30-49 years				2.03 (1.67-2.48)	<.001	2.04 (1.68-2.48)	<.001	2.04 (1.68-2.48)	<.001	1.77 (1.45-2.16)	<.001
	50-59 years				6.06 (4.98-7.38)	<.001	6.05 (4.97-7.37)	<.001	6.06 (4.97-7.38)	<.001	4.17 (3.40-5.11)	<.001
	60-69 years				11.62 (9.55-14.15)	<.001	11.51 (9.45-14.01)	<.001	11.52 (9.46-14.04)	<.001	6.89 (5.60-8.48)	<.001
	70-79 years				17.30 (14.08-21.25)	<.001	16.88 (13.74-20.74)	<.001	16.90 (13.74-20.78)	<.001	9.58 (7.69-11.93)	<.001
	> 80 years				22.47 (18.01-28.02)	<.001	21.58 (17.29-26.94)	<.001	21.61 (17.30-26.98)	<.001	12.50 (9.87-15.84)	<.001
	Gender				OR (95% CI)	p-value	OR (95% CI)	p-value	OR (95% CI)	p-value	OR (95% CI)	p-value
	Female				1	1	1	1	1	1	1	1
	Male				1.66 (1.51-1.82)	<.001	1.65 (1.51-1.81)	<.001	1.65 (1.51-1.81)	<.001	1.74 (1.59-1.91)	<.001
	Speaks Indigenous Language						OR (95% CI)	p-value	OR (95% CI)	p-value	OR (95% CI)	p-value
	No						1	1	1	1	1	1
	Yes						1.65 (1.22-2.23)	<.001	1.65 (1.22-2.23)	<.001	1.62 (1.20-2.19)	0.002
	State's Socioeconomic Status						OR (95% CI)	p-value	OR (95% CI)	p-value	OR (95% CI)	p-value
	High						1	1	1	1	1	1
	Medium						1.35 (1.22-1.50)	<.001	1.35 (1.22-1.50)	<.001	1.33 (1.20-1.47)	<.001
	Low						1.53 (1.37-1.72)	<.001	1.53 (1.37-1.72)	<.001	1.49 (1.32-1.67)	<.001
	Pregnancy								OR (95% CI)	p-value	OR (95% CI)	p-value
	No								1	1	1	1
	Yes								1.05 (0.50-2.24)	0.893	1.14 (0.54-2.42)	0.735
	Tobacco Use										OR (95% CI)	p-value
	No										1	1
	Yes										0.91 (0.79-1.04)	0.183
	Obesity										OR (95% CI)	p-value
	No										1	1
	Yes										1.48 (1.33-1.65)	<.001
	Hypertension										OR (95% CI)	p-value
	No										1	1
	Yes										1.30 (1.17-1.44)	<.001
	Diabetes										OR (95% CI)	p-value
	No										1	1
	Yes										1.97 (1.77-2.18)	<.001
	Asthma										OR (95% CI)	p-value
	No										1	1
	Yes										0.69 (0.53-0.90)	0.005
	COPD										OR (95% CI)	p-value
	No										1	1
	Yes										1.33 (1.13-1.57)	<.001
	Cardiovascular Disease										OR (95% CI)	p-value
	No										1	1
	Yes										0.97 (0.82-1.15)	0.748
	Renal Disease										OR (95% CI)	p-value
	No										1	1
	Yes										1.46 (1.23-1.74)	<.001
	Immunosuppression										OR (95% CI)	p-value
	No										1	1
	Yes										1.73 (1.43-2.09)	<.001
	Other Comorbid Condition										OR (95% CI)	p-value
	No										1	1
	Yes										1.52 (1.30-1.79)	<.001
