## Supplementary material for "U-shaped-aggressiveness of SARS-CoV-2: Period between initial symptoms and clinical progression to COVID-19 suspicion. A population-based cohort study": S2 Table

### Sheet: S2 Table
						S2 Table. Step-wise analyses for binary logistic regression with Pneumonia as outcome for all patients in the study
	Variable		Step 1		Step 2		Step 3		Step 4		Step 5
	PISYCS		OR (95% CI)	p-value	OR (95% CI)	p-value	OR (95% CI)	p-value	OR (95% CI)	p-value	OR (95% CI)	p-value
	1-3 days		1	1	1	1	1	1	1	1	1	1
	4-7 days		1.48 (1.42-1.56)	<.001	1.46 (1.39-1.53)	<.001	1.46 (1.38-1.53)	<.001	1.45 (1.38-1.53)	<.001	1.48 (1.41-1.56)	<.001
	> 7 days		1.59 (1.49-1.71)	<.001	1.49 (1.39-1.60)	<.001	1.53 (1.42-1.65)	<.001	1.53 (1.42-1.64)	<.001	1.57 (1.46-1.69)	<.001
	< 24 hrs		1.78 (1.68-1.89)	<.001	1.53 (1.44-1.63)	<.001	1.55 (1.45-1.64)	<.001	1.55 (1.45-1.65)	<.001	1.49 (1.39-1.58)	<.001
	Age				OR (95% CI)	p-value	OR (95% CI)	p-value	OR (95% CI)	p-value	OR (95% CI)	p-value
	< 30 years				1	1	1	1	1	1	1	1
	30-49 years				1.60 (1.53-1.67)	<.001	1.60 (1.53-1.67)	<.001	1.60 (1.53-1.67)	<.001	1.64 (1.57-1.71)	<.001
	50-59 years				OR (95% CI)	p-value	OR (95% CI)	p-value	OR (95% CI)	p-value	OR (95% CI)	p-value
	60-69 years				1	1	1	1	1	1	1	1
	70-79 years				1.11 (1.048-1.18)	0.001	1.12 (1.05-1.19)	<.001	1.11 (1.05-1.19)	0.001	1.01 (0.94-1.07)	0.874
	> 80 years				2.43 (2.28-2.61)	<.001	2.45 (2.29-2.62)	<.001	2.44 (2.27-2.61)	<.001	1.82 (1.69-1.96)	<.001
	Gender				4.26 (3.96-4.60)	<.001	4.25 (3.95-4.59)	<.001	4.23 (3.93-4.56)	<.001	2.78 (2.56-3.02)	<.001
	Female				6.51 (5.95-7.12)	<.001	6.40 (5.84-7.00)	<.001	6.37 (5.82-6.97)	<.001	3.89 (3.52-4.30)	<.001
	Male				8.61 (7.71-9.63)	<.001	8.34 (7.46-9.34)	<.001	8.30 (7.42-9.29)	<.001	5.03 (4.46-5.69)	<.001
	Speaks Indigenous Language						OR (95% CI)	p-value	OR (95% CI)	p-value	OR (95% CI)	p-value
	No						1	1	1	1	1	1
	Yes						2.48 (2.09-2.93)	<.001	2.48 (2.10-2.94)	<.001	2.39 (2.01-2.83)	<.001
	State's Socioeconomic Status						OR (95% CI)	p-value	OR (95% CI)	p-value	OR (95% CI)	p-value
	High						1	1	1	1	1	1
	Medium						1.49 (1.42-1.56)	<.001	1.49 (1.42-1.56)	<.001	1.48 (1.41-1.55)	<.001
	Low						1.36 (1.28-1.44)	<.001	1.36 (1.28-1.44)	<.001	1.33 (1.25-1.41)	<.001
	Pregnancy								OR (95% CI)	p-value	OR (95% CI)	p-value
	No								1	1	1	1
	Yes								0.80 (0.607-1.051)	0.108	0.84 (0.64-1.11)	0.212
	Tobacco Use										OR (95% CI)	p-value
	No										1	1
	Yes										1.02 (0.95-1.10)	0.66
	Obesity										OR (95% CI)	p-value
	No										1	1
	Yes										1.30 (1.23-1.38)	<.001
	Hypertension										OR (95% CI)	p-value
	No										1	1
	Yes										1.15 (1.09-1.22)	<.001
	Diabetes										OR (95% CI)	p-value
	No										1	1
	Yes										1.97 (1.86-2.09)	<.001
	Asthma										OR (95% CI)	p-value
	No										1	1
	Yes										0.83 (0.74-0.92)	0.001
	COPD										OR (95% CI)	p-value
	No										1	1
	Yes										1.48 (1.33-1.66)	<.001
	Cardiovascular Disease										OR (95% CI)	p-value
	No										1	1
	Yes										1.28 (1.15-1.42)	<.001
	Renal Disease										OR (95% CI)	p-value
	No										1	1
	Yes										1.92 (1.71-2.15)	<.001
	Immunosuppression										OR (95% CI)	p-value
	No										1	1
	Yes										2.11 (1.89-2.36)	<.001
	Other Comorbid Condition										OR (95% CI)	p-value
	No										1	1
	Yes										1.35 (1.23-1.47)	<.001
